# The Power of Partnership: Democratizing Genetic Prevalence to Empower Patient Advocacy

**DOI:** 10.64898/2026.03.30.26349539

**Authors:** Samantha M. Baxter, Moriel Singer-Berk, Carmen Glaze, Kathryn Russell, Riley H. Grant, Emily Groopman, Josephine Lee, Nick Watts, Jordan C. Wood, Michael Wilson, Rare As One Network, Heidi L. Rehm, Anne O’Donnell-Luria

**Affiliations:** Broad Institute of MIT and Harvard, Cambridge, MA, United States; Massachusetts General Hospital, Boston, MA, United States; Boston Children’s Hospital, Boston, MA, United States

## Abstract

**Introduction:** Accurate estimation of disease prevalence is crucial for public health and therapeutic development, but traditional methods are often inaccurate. Genetic prevalence, which estimates the proportion of a population with a causal genotype, using allele frequencies from population data, offers an important alternative.

**Methods:** We partnered with 18 Rare As One patient organizations to estimate genetic prevalence for 22 autosomal recessive conditions using population data from two releases of the Genome Aggregation Database (gnomAD). To standardize and democratize these analyses, we developed the Genetic Prevalence Estimator (GeniE), a publicly available tool, for accessible calculations.

**Results:** Conservative carrier frequencies in gnomAD v4.1 ranged from 1/164 to 1/11,888. The median change in genetic prevalence frequency between v2.1 to v4.1 was 0.806. Partnership with patient advocacy groups provided critical real-world context that refined the interpretation of these estimates.

**Discussion:** These findings highlight that genetic prevalence is not a static figure but a dynamic, evolving measure with important caveats that need to be considered. Our study underscores the necessity of re-evaluations as databases expand. By integrating patient-partnered insights with the GeniE platform, we empower the genomics community to maintain transparent, up-to-date, and actionable data for rare disease advocacy and drug development.
