## Supplemental Table 1 for "The Power of Partnership: Democratizing Genetic Prevalence to Empower Patient Advocacy"

### Sheet: Supp_Table_1
Gene	v2.1 CF	v4.1 CF	v2.1 GP	v4.1 GP	v4.1 GeniE Link	Rate Ratio (GP)
ABCB11	1/180	1/299	1/129645	1/358570	broad.io/GeniE_ABCB11_relaxed	0.666
ABCC8	1/254	1/203	1/258798	1/165145	broad.io/GeniE_ABCC8_relaxed	0.692
DARS2^	1/321	1/374	1/1007758	1/570609	broad.io/GeniE_DARS2_relaxed	1.766
DNAH11	1/102	1/186	1/41297	1/137661	broad.io/GeniE_DNAH11_relaxed	0.504
EFL1	1/862	1/1466	1/2971627	1/8591339	broad.io/GeniE_EFL1_relaxed	0.579
EPM2A	1/758	1/1025	1/2299655	1/4204101	broad.io/GeniE_EPM2A_relaxed	0.546
GAMT	1/834	1/421	1/2782042	1/707365	broad.io/GeniE_GAMT_relaxed	4.558
GBE1	1/137	1/132	1/75267	1/69742	broad.io/GeniE_GBE1_relaxed	1.371
HADH	1998-01-01	1/1144	1/15966772	1/5231825	broad.io/GeniE_HADH_relaxed	5.666
HPS1	1/487	1/549	1/947871	1/1206326	broad.io/GeniE_HPS1_relaxed	0.806
HPS4	1/900	1/1440	1/3238666	1/8289370	broad.io/GeniE_HPS4_relaxed	0.544
NEB	1/116	1/140	1/53731	1/78430	broad.io/GeniE_NEB_relaxed	0.551
PCDH15	1/288	1/309	1/330868	1/382103	broad.io/GeniE_PCDH15_relaxed	0.634
PLA2G6	1/385	1/306	1/592658	1/373398	broad.io/GeniE_PLA2G6_relaxed	1.97
POLR3A*	1/182	1/139	1/132547	1/140236	broad.io/GeniE_POLR3A_relaxed	0.916
POLR3B	1/212	1/207	1/180135	1/171075	broad.io/GeniE_POLR3B_relaxed	4.393
POMGnT1	1/359	1/417	1/516174	1/694188	broad.io/GeniE_POMGnT1_relaxed	0.67
SELENON	1/336	1/300	1/451958	1/360590	broad.io/GeniE_SELENON_relaxed	1.412
SLC13A5	1/1241	1/1101	1/6161574	1/4852504	broad.io/GeniE_SLC13A5_relaxed	1.252
TANGO2	1/496	1/592	1/982315	1/1402523	broad.io/GeniE_TANGO2_relaxed	0.842
TBCK	1/824	1/439	1/2718467	1/769141	broad.io/GeniE_TBCK_relaxed	14.957
