## Supplemental Table 3 for "The Power of Partnership: Democratizing Genetic Prevalence to Empower Patient Advocacy"

### Sheet: Sheet1
# of sources	Sources	# of variants	%
3	gnomAD, HGMD, ClinVar	581	0.0878	0.0878
2	gnomAD + HGMD	201	0.0304	0.2282
	gnomAD + ClinVar	925	0.1398
	HGMD + ClinVar*	384	0.058
1	gnomAD only	3774	0.5704	0.6839
	HGMD only	563	0.0851
	ClinVar only	172	0.026
	Patient Group Only	16	0.0024
	Total	6616
