## Supplemental Table 4 for "The Power of Partnership: Democratizing Genetic Prevalence to Empower Patient Advocacy"

### Sheet: Sheet1
Patient Organization	Gene	Organization's feedback on results	Use of Estimates							Additional comments from the patient organizations
			Newsletter to community	Provided to collaborators	Provided to pharmaceutical company	Patient conference/ webinar	Science conference/ webinar	Journal publication	Other
A Cure for Ellie/Cure LBSL	DARS2	Higher than expected	M	C	C	C	C	M	FDA Voice of the Patient Report
A Foundation Building Strength	NEB	No prior expectations	M	C	P	C	C	M
APBD Research Foundation	GBE1	Higher than expected	C	C	C	C	C	Preprint: https://www.medrxiv.org/content/10.64898/2025.12.16.25342386v1	Used data as proof of concept for funding further natural history studies
Association for Creatine Deficiencies	GAMT	Lower than expected	M	C	C	P	P	M		There is an ongoing collaboration ClinGen Cerebral Creatine Deficiency Syndromes Variant Curation Expert Panel (VCEP) to clarify classification of variants in ClinVar
Chelsea’s Hope Lafora Children Research Fund	EPM2A	No prior expectations	P	C	M	P	P	P	Plan to compare these estimates to reported cases through the European epilepsy networks as a way to further validate this method
Congenital hyperinsulinism international	HADH	Lower than expected	M	M	M	M	N	N		This is likely and underestimate due to under-representation of middle eastern individuals in gnomAD. Known Turkish founder variant absent from gnomAD v2 and low frequencyin v4. There are also other variants previously identified in the middle eastern population not in gnomAD v4.1.
	ABCC8	Lower than expected	M	M	M	M	N	N		Work ongoing to identity additional pathogenic variants. Multiple diseases and inheritance pattern may also impact the accuracy of the results.
Cure CMD	SELENON	No prior expectations	C	P	M	N	N	N
	POMGnT1	No prior expectations	C	P	M	N	N	N
DADA2 Foundation	ADA2	Higher than expected	C	C	M	C	C	PMID: 34004258
Hermansky Pudlak Syndrome Network	HPS1	As Expected	C	C	M	C	C	M		Estimates are likely an underestimate due to known Puerto Riccan (PR) founder variant being lower than expected in v4.1, likely due to a low number of PR individuals in gnomAD.
	HPS4	Higher than expected	C	C	M	C	C	M
INADcure Foundation	PLA2G6	As Expected	C	C	M	M	M	PMID: 39425167
PCD Foundation	DNAH11	As Expected	M	C	M	M	M	N
Progressive Familial Intrahepatic Cholestasis Advocacy and Resource Network, Inc.	ABCB11	No prior expectations	P	P	M	P	P	M	Plan to use this data for advocacy efforts with regulatory bodies and on grant applications
Shwachman-Diamond Syndrome Alliance Inc	EFL1	No prior expectations	M	M	M	C	C	M	Made recordings of webinars available on public website	SBDS was not able to be analyzed due to pseudogene with high homology. EFL1 is a far more rare cause with limited known pathogenic variants.
TANGO2 Research Foundation	TANGO2	Lower than expected	P	C	M	P	P	PMID: 36473599	Used in a grant to justify providing more access for genetic testing	This estimate does not address the frequency of TANGO2 deficiency in 22q11 deletion syndrome. See supplement for more details.
TESS Research Foundation	SLC13A5	Lower than expected	M	P	M	P	P	M		Work ongoing to identify additional variants and clarify classification of missense VUS’s through functional analysis.
The TBCK Foundation	TBCK	Higher than expected	C	C	M	C	C	P	used this data to create a community campaign that our TBCK Warriors are 1 in a million
The Yaya Foundation for 4H Leukodystrophy	POLR3A	No prior expectations	P	C	M	C	M	M
	POLR3B	No prior expectations	P	C	M	C	M	M
Usher 1F Collaborative	PCDH15	As Expected	P	C	M	N	N	N	Used for informing next steps in their strategic plan and in planning for a clinical trial
Key: C = completed; P = in progress; M = may consider in the future; N = Do not plan to share the data this way
